# Contact with young children is a major risk factor for pneumococcal colonization in older adults

**DOI:** 10.1101/2024.01.03.24300789

**Authors:** Anne L. Wyllie, Devyn Yolda-Carr, Maikel S. Hislop, Sidiya Mbodj, Loren Wurst, Pari Waghela, Ronika Alexander-Parrish, Lindsay R. Grant, Adriano Arguedas, Bradford D. Gessner, Daniel M. Weinberger

**Author notes:** These authors contributed equally to the study (Anne L. Wyllie, Daniel M. Weinberger). **Corresponding author:** Anne Wyllie, PhD, Yale School of Public Health, LEPH 823, 60 College St, New Haven, CT 06510, USA.

## Abstract

**Background:** Important questions remain about the sources of transmission of pneumococcus to older adults in the community. This is a critical question for understanding the potential indirect effects of using pneumococcal conjugate vaccines (PCVs) in children and older adults. For non-institutionalized individuals, the most likely source of adult-to-adult transmission is in the household. The goal of this study was to characterize the dynamics and risk factors for acquisition of pneumococcus in older adults.

**Methods:** We designed a longitudinal study to sample adults >60 years of age living in the same household (New Haven, CT, USA), and without younger contacts residing in the household. Saliva samples and questionnaires regarding social behaviors and health status were obtained every 2 weeks for a period of 10 weeks. DNA extracted from culture-enriched saliva was tested using qPCR for pneumococcus genes *piaB* and *lytA*.

**Results:** Across two study seasons (November 2020-August 2021, November 2021-September 2022), 121 individuals from 61 households were followed for 6 study visits; 62 individuals were enrolled in both seasons. Overall, 52/1088 (4.8%) samples tested positive for pneumococcus based on *piaB*, with 27/121 (22.3%) individuals colonized on at least one time point. Several individuals were colonized at multiple timepoints including two individuals who were colonized throughout the 10-week sampling period; two others were colonized at 5 of 6 time points. In 5 instances, both members of the household were carriers in the same season, though not necessarily at the same time point. Pneumococcal carriage was substantially higher among individuals who had contact with children (10.0% vs 1.6%). Participants who reported recent contact with <5-year-olds and 5-9-year-olds had particularly elevated prevalence (13.8%; 14.1%, respectively).

**Conclusions:** Contact with young children was the most important factor that influenced pneumococcal acquisition rates. While there were several instances where both adult household members were colonized at the same time or at sequential visits, these individuals also both typically had contact with children.
