## Supplementary Information for "Contact with young children is a major risk factor for pneumococcal colonization in older adults"

### Sheet: Sheet1
Multiplex 1
Serotype	Dye	Component	Volume (μL)	Stock concentration (μM)	Reaction concentration (nM)	Sequence	Reference	Specificity in piaB-negative pools	%FP lytA only	%FP lytA neg	%FP total
17	FAM	Forward	0.2	25	200	CGGAATATCATGGAGCCTATTA	Velusamy et al.	High	0	0	0
		Reverse	0.2	25	200	AACGTTCTAATTTGTCCACATC
		Probe	0.2	25	200	(hex)TGTTTGCTGATCAGGATGATATCTGG BHQ1
14	HEX	Forward	0.75	25	750	AGAGTGTATGAGGAATCC	Pimenta et al.	High	0	0	0
		Reverse	0.75	25	750	ATATATCTACTGTAGAGGGAAT
		Probe	0.5	25	500	[5HEX]CGCCAAGTAACA[BHQ1~dT]TTCCATTCCATT[BHQ1a~Q]
7F/A	ROX	Forward	0.2	25	200	ATGAAGGCTTTGGTTTGACAGG	Velusamy et al.	High	0	22	15
		Reverse	0.2	25	200	ATTCTCGCCATCAATTGCATATTC
		Probe	0.2	25	200	[AminoC6+ROX]ACACCACTATAGGCTGTTGAGACTAACGCACA[BHQ2a~Q]
Total volume FRP			3.2
Mastermix			12.5
Water			1.3
Final volume			17
DNA Template			8
Multiplex 2
Serotype	Dye	Component	Volume (μL)	Stock concentration (μM)	Reaction concentration (nM)	Sequence	Reference	Specificity in piaB-negative pools	%FP lytA only	%FP lytA neg	%FP total
15/C	FAM	Forward	0.2	25	200	CATAGTATTTGTAGTAATGGTTCAGATT	Velusamy et al.	High	6	17	13
		Reverse	0.2	25	200	AGCAATATAAGAGGTATAGTTGGATAA
		Probe	0.2	25	200	[6~FAM]ACTTCAATTAATAAGCGGATGATTGTAGCGT[BHQ1a~Q]
10A	CY5	Forward	0.75	25	200	TAGTGTCGGCAGACAAATTAT	Velusamy et al.	High	0	0	0
		Reverse	0.75	25	200	CACGCTCATACACTTTATTTGA
		Probe	0.5	25	200	[Cy5]TTGAGCATGGTCTCTGATGAGATTT[BHQ2a~Q]
20	HEX	Forward	0.2	25	200	AAAGATACTGGCTGAGGAGCTATCTATT	Velusamy et al.	High	0	0	0
		Reverse	0.2	25	200	AGTCAAAAGTACTCAACCATTCTGATATATTC
		Probe	0.2	25	200	[5HEX]AGGATAAGGTCTACTTTGTGGGAGTTC[MGBEcl~Q]	Olwagen et al.
2	ROX	Forward	0.2	25	200	TGTTATCCCATATAAGAACCGAGTGT	Velusamy et al.	High	0	0	0
		Reverse	0.2	25	200	AAAATTACCCCAAAAGCTATCCAA
		Probe	0.2	25	200	[AminoC6+ROX]TTGCAATT[BHQ1~dT]CAATTTTTTTGCCCCAATCTC[BHQ2a~Q]
Total volume FRP			3.2
Mastermix			12.5
Water			1.3
Final volume			17
DNA Template			8
Multiplex 3
Serotype	Dye	Component	Volume (μL)	Stock concentration (μM)	Reaction concentration (nM)	Sequence	Reference	Specificity in piaB-negative pools	%FP lytA only	%FP lytA neg	%FP total
9V/A	FAM	Forward	0.5	10	200	TGGAATGGGCAAAGGGTAGTA	Olwagen et al.	Low	38	78	63
		Reverse	0.5	10	200	TCGGTTCCCCAAGATTTTCTC
		Probe	0.5	10	200	FAM-TTAATCATGCTAACGGCTCAT-MGB
23B	CY5	Forward	0.3	25	300	TTGAAGAAATTGCTCCAGAAACAT	Velusamy et al.	Mid	13	39	30
		Reverse	0.3	25	300	CCAAAAGACTAGCCTCAACCACTAA
		Probe	0.3	25	300	[Cy5]TAGAGCTATTTATCTTTCGTGGTTTT[BHQ2a~Q]
33AF/37	HEX	Forward	0.3	25	300	GGAACTGGTTCAGCAACTATACG	Velusamy et al.	High	0	0	0
		Reverse	0.3	25	300	GGTTCTAAGACCGTCTGAAATACC
		Probe	0.3	25	300	[5HEX]CCCCAAATAGGAC[BHQ1~dT]TTTCTGCCATGCCAAA[BHQ1a~Q]
11ADE	ROX	Forward	0.2	25	200	AAATGGTTTGGATATGGTTTGTTTGG	Velusamy et al.	High	0	0	0
		Reverse	0.2	25	200	AGTGCTAACTGTAAAACTTGATTATGAG
		Probe	0.2	25	200	[AminoC6+ROX]ATTCCAACTTCTCCCAATTTCTGCCACGG[BHQ2a~Q]
Total volume FRP			3.9
Mastermix			12.5
Water			0.6
Final volume			17
DNA Template			8
Multiplex 4
Serotype	Dye	Component	Volume (μL)	Stock concentration (μM)	Reaction concentration (nM)	Sequence	Reference	Specificity in piaB-negative pools	%FP lytA only	%FP lytA neg	%FP total
19A	FAM	Forward	0.3	25	300	TTCGACGACGTATCAGCTTCA	Azari et al.	High	19	3	7
		Reverse	0.3	25	300	TCATTGAGAGCCTTAACCTCTTCA
		Probe	0.3	25	300	[6~FAM]ACCCAAAACGGTTGACGCATTATACT[Tamra~Q]
9L/N	CY5	Forward	0.2	25	200	CGTGGAATTTTCTATACTGCAATAGG	Velusamy et al.	High	0	0	0
		Reverse	0.2	25	200	CTACTGCTACGATACCATATTCTACAG
		Probe	0.2	25	200	[Cy5]CAGCAATTCTTAGCCGGATTCTCTCAC[BHQ1a~Q]
16F	HEX	Forward	0.2	25	200	TAATGTTATGACCTTGGTAATCTTCCC	Pimenta et al.	High	0	0	0
		Reverse	0.2	25	200	TCCCAAAGGATAATCAATAACTTTTAGAAG
		Probe	0.2	25	200	[5HEX]AGCCATAAGTCT[BHQ1~dT]CCAAATGCTTAACCGCT[BHQ1a~Q]
21	ROX	Forward	0.2	25	200	GGTTTAAATATCGCTCCGGGTAT	Velusamy et al.	High	53	0	17
		Reverse	0.2	25	200	CAAAAAAAGGGCTTGTAGACGAA
		Probe	0.2	25	200	[AminoC6+ROX]TGTGAATTGGACACGTTATGGAGC[BHQ2a~Q]
Total volume FRP			2.7
Mastermix			12.5
Water			1.8
Final volume			17
DNA Template			8
Multiplex 5
Serotype	Dye	Component	Volume (μL)	Stock concentration (μM)	Reaction concentration (nM)	Sequence	Reference	Specificity in piaB-negative pools	%FP lytA only	%FP lytA neg	%FP total
35A	HEX	Forward	0.3	25	300	TTCCTGATTATGTTGAGATTTGGC	Velusamy et al.	Low	87	69	70
		Reverse	0.3	25	300	AGCGTTGATGGAAGTAATGAATATC
		Probe	0.3	25	300	[5Hex]ACCAGAGTTAGACACTATCTTGGTTTCC-BHQ1
7C	ROX	Forward	0.2	25	200	CGTCAGGAATAGGTGCAATCTCT	Olwagen et al.	NT	-	-	-
		Reverse	0.2	25	200	TGAAATTCCAAGCGAAGCAA
		Probe	0.2	25	200	[AminoC6+ROX]TTCATCTATTGGTTCTTATGGTGTT[BHQ2a~Q]
8	FAM	Forward	0.15	25	200	ATTCTAATTACTACATTACTGCTTTATACTA	Velusamy et al.	High	0	0	0
		Reverse	0.15	25	200	TCTTCTTAAATCATAATGAATCGTACC
		Probe	0.15	25	200	[6~FAM]ATGTTTACTTTACGAGTTGGTTTATGTTGATT[BHQ1a~Q]
Total volume FRP			1.95
Mastermix			12.5
Water			2.55
Final volume			17
DNA Template			8
Multiplex 6
Serotype	Dye	Component	Volume (μL)	Stock concentration (μM)	Reaction concentration (nM)	Sequence	Reference	Specificity in piaB-negative pools	%FP lytA only	%FP lytA neg	%FP total
22FA	FAM	Forward	0.2	25	200	CTTGGGACTTCTCTATTTGTTATAGG	Velusamy et al.	High	0	8	6
		Reverse	0.2	25	200	AATATGAGTTACCGCCAACTTT
		Probe	0.2	25	200	[6~FAM]TCCCGAAACCAAATTGCTATCCCTCC[BHQ1a~Q]
34	HEX	Forward	0.2	25	200	CGTGGAAGTTTCTCGCAAATAA	Velusamy et al.	High	0	14	9
		Reverse	0.2	25	200	CACGTAAGAAATAGGAGATATGAAGC
		Probe	0.2	25	200	[5HEX]TTTACTGAAGACTTAGTCGGATTGGG[BHQ1a~Q]
3	ROX	Forward	0.2	25	200	CCACTAAAGCTTTGGCAAAAGAAA	Velusamy et al.	High	0	0	0
		Reverse	0.2	25	200	CCCGAACGTAAAGCTTCTTCA
		Probe	0.2	25	200	[AminoC6+ROX]TTGTAGACCGCCCCACAA[BHQ1~dT]TCATTTTGT[BHQ2a~Q]
Total volume FRP			1.8
Mastermix			12.5
Water			2.7
Final volume			17
DNA Template			8
Multiplex 7
Serotype	Dye	Component	Volume (μL)	Stock concentration (μM)	Reaction concentration (nM)	Sequence	Reference	v	%FP lytA only	%FP lytA neg	%FP total
6ABCD	FAM	Forward	0.2	25	200	GTTTGCACTAGAGTATGGGAAGG	Pimenta et al.	High	0	0	0
		Reverse	0.2	25	200	TAGCCTTTCTGAAAACATTTAGCG
		Probe	0.2	25	200	[6~FAM]TGTTCTGCCC[BHQ1~dT]GAGCAACTGGTCTTGTATC[BHQ1a~Q]
23FAB	HEX	Forward	0.2	25	200	GGTGGACTTTCCGATGCAA	Olwagen et al.	Mid	0	31	20
		Reverse	0.2	25	200	CACTGTCAACAAAAATGAGGTAATCTC
		Probe	0.2	25	200	[5HEX]AAATGTCGGTATAGATAAAG[MGBEcl~Q]
23A	ROX	Forward	0.2	25	200	CTCCCCTCCATTACCCATTTGG	Velusamy et al.	High	33	22	24
		Reverse	0.2	25	200	TGAAGAAAGTGCTGTTTGTGAACC
		Probe	0.2	25	200	[AminoC6+ROX]AGCTAGAAC[BHQ1~dT]CCCACACTCCCTACTCCCA[BHQ2a~Q]
Total volume FRP			1.8
Mastermix			12.5
Water			2.7
Final volume			17
DNA Template			8
Multiplex 8
Serotype	Dye	Component	Volume (μL)	Stock concentration (μM)	Reaction concentration (nM)	Sequence	Reference	Specificity in piaB-negative pools	%FP lytA only	%FP lytA neg	%FP total
28F/A	CY5	Forward	0.25	25	250	CAACTACAGGTATTTTTGATATCGGAG	Sakai et al.	Low	80	75	72
		Reverse	0.25	25	250	GTTTACTACGTTTGTGAAGCGC
		Probe	0.25	25	250	AGAAAATAGTAGGTTGATTGGCGGTGCT
23F	ROX	Forward	0.3	25	300	GACAGCAACGACAATAGTCATCTC	Pimenta et al.	High	0	0	0
		Reverse	0.3	25	300	TCCATCCCAACCTAACACACTTC
		Probe	0.3	25	300	[AminoC6+ROX]ATTGTGTCCA[BHQ1~dT]AACCCTTCGTCGTATTTCCAAAG[BHQ2a~Q]
19F	FAM	Forward	0.2	25	200	TGAGGTTAAGATTGCTGATCG	Pimenta et al.	NT	-	-	-
		Reverse	0.2	25	200	CACGAATGAGAACTCGAATAAAAG
		Probe	0.2	25	200	[6~FAM]CGC[lA]CT[lG]TC[lA]AT[lT]CACCTTC[BHQ1a~Q]
Total volume FRP			2.25
Mastermix			2.25
Water			12.5
Final volume			17
DNA Template			8
References
Azzari, C., Moriondo, M., Indolfi, G., Cortimiglia, M., Canessa, C., Becciolini, L., Lippi, F., de Martino, M., & Resti, M. (2010). Realtime PCR is more sensitive than multiplex PCR for diagnosis and serotyping in children with culture negative pneumococcal invasive disease. PloS one, 5(2), e9282. https://doi.org/10.1371/journal.pone.0009282
Olwagen, C. P., Adrian, P. V., & Madhi, S. A. (2017). Comparison of traditional culture and molecular qPCR for detection of simultaneous carriage of multiple pneumococcal serotypes in African children. Scientific reports, 7(1), 4628. https://doi.org/10.1038/s41598-017-04915-y
Pimenta, F. C., Roundtree, A., Soysal, A., Bakir, M., du Plessis, M., Wolter, N., von Gottberg, A., McGee, L., Carvalho, M., & Beall, B. (2013). Sequential triplex real-time PCR assay for detecting 21 pneumococcal capsular serotypes that account for a high global disease burden. Journal of clinical microbiology, 51(2), 647–652. https://doi.org/10.1128/JCM.02927-12
Velusamy, S., Tran, T., Mongkolrattanothai, T., Walker, H., McGee, L., & Beall, B. (2020). Expanded sequential quadriplex real-time polymerase chain reaction (PCR) for identifying pneumococcal serotypes, penicillin susceptibility, and resistance markers. Diagnostic microbiology and infectious disease, 97(2), 115037. https://doi.org/10.1016/j.diagmicrobio.2020.115037
